# RMS: A ML-based system for ICU Respiratory Monitoring and Resource Planning

**DOI:** 10.1101/2024.01.23.24301516

**Authors:** Matthias Hüser, Xinrui Lyu, Martin Faltys, Alizée Pace, David Berger, Marine Hoche, Stephanie L Hyland, Hugo Yèche, Manuel Burger, Tobias M Merz, Gunnar Rätsch

**Affiliations:** Department of Computer Science, ETH Zürich, Zürich, Switzerland; Swiss Institute for Bioinformatics, Lausanne, Switzerland; NEXUS Personalized Health Technologies, ETH Zürich, Zürich, Switzerland; Department of Intensive Care Medicine, University Hospital, University of Bern, Bern, Switzerland; Department of Intensive Care, Austin Hospital, Melbourne, Australia; AI Center, ETH Zürich, Switzerland; Microsoft Research, Cambridge, UK (current address); Cardiovascular Intensive Care Unit, Auckland City Hospital, Auckland, New Zealand; Medical Informatics Unit, Zürich University Hospital, Zürich, Switzerland; Department of Biology, ETH Zürich, Zürich, Switzerland

## Abstract

Acute hypoxemic respiratory failure (RF) occurs frequently in critically ill patients and is associated with substantial morbidity, mortality and increased resource use. We used machine learning to create a comprehensive monitoring system to assist intensive care unit (ICU) physicians in managing acute RF. The system encompasses early detection and ongoing monitoring of acute hypoxemic RF, assessment of readiness for tracheal extubation and prediction of the risk of extubation failure. In study patients, the model predicted 80% of RF events at a precision of 45%, with 65% of RF events identified more than 10 hours before RF onset. System predictive performance was significantly higher than standard clinical monitoring based on the patient’s oxygenation index and was successfully validated in an external cohort of ICU patients. We have demonstrated how the estimated risk of extubation failure (EF) could facilitate prevention of both, extubation failure and unnecessarily prolonged mechanical ventilation. Furthermore, we illustrated how machine-learning-based monitoring of RF risk, along with the necessity for mechanical ventilation and extubation readiness on a patient-by-patient basis, can facilitate resource planning for mechanical ventilation in the ICU. Specifically, our model predicted ICU-level ventilator use within 8 to 16 hours into the future, with a mean absolute error of 0.4 ventilators per 10 patients of effective ICU capacity.
