## Supplementary-Table1 for "RMS: A ML-based system for ICU Respiratory Monitoring and Resource Planning"

### Sheet: reference
Source Table	ID	Variable Name	Unit	Additional information
Observation	200	Heart rate	/min
Observation	7550	Heart rate	/min
Observation	410	Core body temperature	°C
Observation	7100	Rectal temperature	°C
Observation	7120	Rectal temperature	°C
Observation	400	Axillary temperature	°C
Observation	100	Invasive systolic arterial pressure	mmHg
Observation	120	Invasive diastolic arterial pressure	mmHg
Observation	110	Invasive mean arterial pressure	mmHg
Observation	600	Non-invasive systolic arterial pressure	mmHg
Observation	620	Non-invasive diastolic arterial pressure	mmHg
Observation	610	Non-invasive mean arterial pressure	mmHg
Observation	160	Pulmonary artery mean pressure	mmHg
Observation	150	Pulmonary artery systolic pressure	mmHg
Observation	170	Pulmonary artery diastolic pressure	mmHg
Observation	800	Pulmonary artery wedge pressure	mmHg
Observation	1000	Cardiac output	l/min
Observation	4200	Mixed venous oxygen saturation	%
Observation	700	Central venous pressure	mmHg
Observation	15001441	Central venous pressure	mmHg
Observation	960	Central venous pressure	mmHg
Observation	210	ST elevation	mm
Observation	211	ST elevation	mm
Observation	212	ST elevation	mm
Observation	15001166	Circadian rhythm	Categorical ['SR'; 'SB'; 'ST'; 'AF'; 'Nodal'; 'Paced'; 'PM'; 'AV bl (I)'; 'AV bl (II)'; 'AV bl (III)'; 'Vfli'; 'Vfla'; 'Kammerrhythm'; 'Kfli'; 'Asystolie'; 'Sinusarrhyth']
Observation	15004146	Recap time	sek
Observation	15003917	ECMO rpm	RPM
Observation	15003918	ECMO flow	l/min
Observation	15003919	ECMO gas flow	l/min
Observation	15003920	ECMO fiO2	%
Observation	15003981	ECMO pven	mmHg
Observation	15003982	ECMO part	mmHg
Observation	15003983	ECMO delta_p	mmHg
Observation	15003983	ECMO T Art	°C
Observation	15003984	ECMO SVO2	%
Observation	15004217	Impella flow	l/min
Observation	4000	Peripheral oxygen saturation	%
Observation	8280	Peripheral oxygen saturation	%
Observation	2200	End tidal carbon dioxide concentration	mmHg
Observation	8290	End tidal carbon dioxide concentration	mmHg
Observation	30010009	End tidal carbon dioxide concentration	mmHg
Observation	300	Respiratory rate	/min
Observation	310	Respiratory rate	/min
Observation	5685	Respiratory rate	/min
Observation	15001555	Oxygen administration by mask	l/min
Observation	15001525	Oxygen administration by nasal cannula	l/min
Observation	2010	Inspired oxygen concentration	%
Observation	2600	Positive end expiratory pressure setting	cmH2O
Observation	2610	Positive end expiratory pressure	cmH2O
Observation	3845	Ventilator mode	Categorical
Observation	2410	Expiratory tidal volume	ml
Observation	2400	Tidal volume setting	ml
Observation	3110	Peak inspiratory pressure	cmH2O
Observation	3200	Plateau pressure	cmH2O
Observation	3000	Mean inspiratory airway pressure	cmH2O
Observation	320	Ventilator rate	/min
Observation	2000	FIO2	%
Observation	3825	Ventilation Mode Hamilton
Observation	3824	Ventilation Mode Hamilton
Observation	2430	TV(m)	ml
Observation	2420	TV(s)	ml
Observation	3100	Peak(s)	cmH2O
Observation	3730	Pressure Support	cmH2O
Observation	3501	Compliance static
Observation	5653	Compliance dynamic
Observation	2900	I:E (s)
Observation	2510	MV exp	ml
Observation	2530	MV spont (Servo)	ml
Observation	15003772	Leckage Hamilton	ml
Observation	2640	Intrinsic PEEP Hamilton	cmH2O
Observation	9501	Work of Breathing Hamilton	cmH2O
Observation	15004752	supplemental oxygen	l/min
Observation	15001546	Supplemental FiO2	%
Observation	15004752	Highflow FiO2	%
Observation	15005106	Highflow gas flow	l/min
Observation	2095	Highflow gas flow	%
Observation	15002193	Extubation Timepoint
Observation	15002207	Spontanious breathing
Observation	15001560	pulmonary secretions amount
Observation	15001561	pulmonary secretions consistency
Observation	15004022	pulmonary secretions color
Observation	15002208	Reason for ventilation
Observation	15001778	NO therapy
Observation	15001552	Ventilator Airway Code	Categorical	1=Intubated, 2=Tracheostomy, 3=Mask, 4=Helmet, 5=Mouth piece, 6=nose mask
Observation	15003635	Patient positioning
Observation	10020000	Hourly urine volume	ml/h	Irregular time intervalls. The value represents the rate ml/h since the last urine measurement.
Observation	10000100	Glasgow Coma Score verbal response subscore	Ordinal Score
Observation	10000200	Glasgow Coma Score motor response subscore	Ordinal Score
Observation	10000300	Glasgow Coma Score eye opening subscore	Ordinal Score
Observation	15001565	Richmond agitation-sedation scale	Ordinal Score
Observation	15005313	RASS goal max
Observation	15005314	RASS goal min
Observation	510	Intracranial pressure	mmHg
Observation	15004303	Intracranial pressure	mmHg
Observation	15001597	Intracranial pressure	mmHg
Observation	10010020	Measurement of output from drain	ml	Liquor
Observation	10010072	Measurement of output from drain	ml	Liquor
Observation	10010070	Measurement of output from drain	ml	Liquor
Observation	10010071	Measurement of output from drain	ml	Liquor
Observation	7887	Train of four count	Ordinal Score
Observation	15001389	Pupil li size	mm
Observation	15004754	Pupil li reactivity
Observation	15001377	Pupil re size	mm
Observation	15004755	Pupil re reactivity
Observation	15002210	NRS calm
Observation	15002211	NRS effort
Observation	15005065	GCS influenced by drugs
Observation	15002132	Muscular strenght upper limb right
Observation	15002133	Muscular strenght upper limb left
Observation	15002134	Muscular strenght lower limb right
Observation	15002135	Muscular strenght lower limb left
Observation	15001448	Sensitivity upper limb left
Observation	15005067	Sensitivity upper limb right
Observation	15001449	Sensitivity lower limb left
Observation	15005044	Sensitivity lower limb right
Observation	30005010	Fluid balance	cummulative	Fluid In - cumulative over 24h, reset at 12:00pm - all fluids going into the patient e.g. infusions, drugs
Observation	30005110	Fluid balance	cummulative	Fluid Out - cumulative over 24h, reset at 12:00pm - all fluids leaving the patient e.g. urin, drain, evaporation (calculated)
Observation	30005075	Infusion of saline solution	cummulative	cumulative over 24h, reset at 12:00pm
Observation	30005080	Intravenous fluid colloid administration	cummulative	cumulative over 24h, reset at 12:00pm
Observation	10015000	OUTurine/c	ml
Observation	10015033	OUTcystofix/c	ml
Observation	10015034	OUTneph_li/c	ml
Observation	10015035	OUTneph_re/c	ml
Observation	10015036	Urin_1/c	ml
Observation	10015037	Urin_2/c	ml
Observation	10015038	OUTileumc/c	ml
Observation	10018100	OUTDialyse/c	ml
Observation	30007001	OUTdial(cmd)	ml
Observation	10002319	dialysis (all forms)
Observation	10002509	peritoneal dialysis
Observation	10010000	Urinportion	ml
Observation	6100	Urin II	ml
Observation	10010073	OUTcystofix	ml
Observation	10010074	OUTNeph_li	ml
Observation	10010075	OUTNeph_re	ml
Observation	10010076	Urin 1	ml
Observation	10010077	Urin 2	ml
Observation	10010078	OUTIleumconduit	ml
Observation	15003891	Start
Observation	15003892	Stop
Observation	10002508	Haemofiltration/CRRT
Observation	5645	Ufrate_Set
Observation	5646	pre blood pump
Observation	5649	substitute pre
Observation	5648	substitute post
Observation	5647	dialysate flow	ml/min
Observation	1380	blood flow	ml/min
Observation	1320	drain pressure
Observation	1310	filter pressure
Observation	1300	access pressure
Observation	1330	backflow pressure
Observation	1340	transmembrane pressure
Observation	1350	filter drop pressure
Observation	5650	calcium compensation
Observation	5651	calcium syringe pump rate
Observation	9599	RRT Type
Observation	10000400	Body weight	kg
Observation	10000450	Body height measure	cm
Observation	9990002	APACHE II Group
Observation	9990004	APACHE IV Group
Observation	30000140	Apache II score
Observation	14000010	APACHE CHP NYHA
Observation	14000090	Daily living
Observation	14000050	APACHE CHP Respiratory
Observation	14000030	APACHE CHP Liver
Observation	14000020	APACHE CHP Immunocompromised
Observation	14000040	APACHE CHP renal
Observation	14000200	ICU Scores Metastases
Observation	14000210	ICU Scores Hem maligncy
Observation	15002376	ICU Scores Zytostatika
Observation	14000220	ICU Scores AIDS
Observation	15003972	ICU Scores pre-admission location
Observation	15003973	ICU Scores Indoor
Observation	15003974	ICU Scores 400m walking
Observation	15003975	ICU Scores Stairs
Observation	15003976	ICU Scores dressing
Observation	15003977	ICU Scores going to bed
Observation	20001300	Base excess in Arterial blood by calculation	mmol/l
Observation	24000526	Carboxyhemoglobin/Hemoglobin.total in Arterial blood	%
Observation	24000548	Hemoglobin [Mass/volume] in Arterial blood	g/L
Observation	20004200	Bicarbonate [Moles/volume] in Arterial blood	mmol/l
Observation	24000524	Lactate [Mass/volume] in Arterial blood	mmol/l
Observation	24000549	Methemoglobin/Hemoglobin.total in Arterial blood	%
Observation	20000300	pH of Arterial blood
Observation	20001200	Carbon dioxide [Partial pressure] in Arterial blood	mmHg
Observation	20000200	Oxygen [Partial pressure] in Arterial blood	mmHg
Observation	20000800	Oxygen saturation in Arterial blood	%
Observation	20001000	Central venous oxygenation saturation	%
Observation	24000737	Central venous oxygenation saturation	%
Observation	24000538	Troponin T.cardiac [Mass/volume] in Serum or Plasma	ng/l	Version 1.0: ug/l
Observation	24000806	Troponin T.cardiac [Mass/volume] in Serum or Plasma by High sensitivity method	ng/l
Observation	24000210	Creatine kinase panel - Serum or Plasma	U/l
Observation	24000220	Creatine kinase.MB [Mass/volume] in Serum or Plasma	U/l
Observation	24000732	Lactate [Moles/volume] in Venous blood	mmol/l
Observation	24000485	Lactate [Moles/volume] in Venous blood	mmol/l
Observation	24000569	Natriuretic peptide.B prohormone N-Terminal [Mass/volume] in Serum or Plasma	pg/ml
Observation	20000500	Potassium [Moles/volume] in Blood	mmol/l
Observation	24000520	Potassium [Moles/volume] in Blood	mmol/l
Observation	24000833	Potassium [Moles/volume] in Blood	mmol/l
Observation	24000867	Potassium [Moles/volume] in Blood	mmol/l
Observation	20000400	Sodium [Moles/volume] in Blood	mmol/l
Observation	24000519	Sodium [Moles/volume] in Blood	mmol/l
Observation	24000658	Sodium [Moles/volume] in Blood	mmol/l
Observation	24000835	Sodium [Moles/volume] in Blood	mmol/l
Observation	24000866	Sodium [Moles/volume] in Blood	mmol/l
Observation	24000439	Chloride [Moles/volume] in Blood	mmol/l
Observation	24000521	Chloride [Moles/volume] in Blood	mmol/l
Observation	24000522	Calcium.ionized [Moles/volume] in Blood	mmol/l
Observation	20005100	Calcium [Moles/volume] in Blood	mmol/l
Observation	20002500	Phosphate [Moles/volume] in Blood	mmol/l
Observation	24000230	Magnesium [Moles/volume] in Blood	mmol/l
Observation	20004100	Urea [Moles/volume] in Venous blood	mmol/l
Observation	20000600	Creatinine [Moles/volume] in Blood	umol/l
Observation	24000572	Creatinine [Moles/volume] in Urine	umol/l
Observation	24000573	Creatinine [Moles/volume] in Urine	umol/l
Observation	20003200	Sodium [Moles/volume] in Urine	mmol/l
Observation	24000754	Urea [Moles/volume] in Urine	mmol/l
Observation	24000330	Aspartate aminotransferase [Enzymatic activity/volume] in Serum or Plasma	U/l
Observation	20002600	Alanine aminotransferase [Enzymatic activity/volume] in Serum or Plasma	U/l
Observation	20004300	Bilirubin.total [Moles/volume] in Serum or Plasma	umol/l
Observation	24000560	Bilirubin.direct [Mass/volume] in Serum or Plasma	umol/l
Observation	20002700	Alkaline phosphatase [Enzymatic activity/volume] in Blood	U/l
Observation	24000370	Gamma glutamyl transferase [Enzymatic activity/volume] in Serum or Plasma	U/l
Observation	20004410	aPTT in Blood by Coagulation assay	Sek
Observation	24000536	Fibrinogen [Mass/volume] in Platelet poor plasma by Coagulation assay	g/L
Observation	24000666	Prothrombin activity actual/normal in Platelet poor plasma by Coagulation assay	%
Observation	24000637	Coagulation factor V activity actual/normal in Platelet poor plasma by Coagulation assay	%
Observation	24000552	Coagulation factor VII activity actual/normal in Platelet poor plasma by Coagulation assay	%
Observation	24000667	Coagulation factor X activity actual/normal in Platelet poor plasma by Coagulation assay	%
Observation	24000567	INR in Blood by Coagulation assay
Observation	24000605	Albumin [Mass/volume] in Serum or Plasma	g/L
Observation	20005110	Glucose [Moles/volume] in Serum or Plasma	mmol/l
Observation	24000523	Glucose [Moles/volume] in Serum or Plasma	mmol/l
Observation	24000585	Glucose [Moles/volume] in Serum or Plasma	mmol/l
Observation	24000568	Ammonia [Moles/volume] in Blood	umol/l
Observation	20002200	C reactive protein [Mass/volume] in Serum or Plasma	mg/l
Observation	24000570	Procalcitonin [Mass/volume] in Serum or Plasma	ug/l
Observation	24000480	Lymphocytes [#/volume] in Blood	G/l
Observation	24000550	Neutrophils/100 leukocytes in Blood	%
Observation	24000556	Segmented neutrophils/100 leukocytes in Blood	%
Observation	24000557	Band form neutrophils/100 leukocytes in Blood	%
Observation	24000668	Erythrocyte sedimentation rate	mm/1h
Observation	20000900	Hemoglobin [Mass/volume] in Blood	g/l
Observation	24000836	Hemoglobin [Mass/volume] in Blood	g/l
Observation	20000700	Leukocytes [#/volume] in Blood	G/l
Observation	20000110	Platelets [#/volume] in Blood	G/l
Observation	24000160	MCH [Entitic mass]	pg
Observation	24000170	MCHC [Mass/volume] in Cord blood	g/L
Observation	24000150	MCV [Entitic volume]	fl
Observation	24000678	Ferritin [Mass/volume] in Blood	ug/l
Observation	24000664	Thyrotropin [Units/volume] in Serum or Plasma	mU/l
Observation	24000427	Amylase [Enzymatic activity/volume] in Serum or Plasma	U/l
Observation	24000555	Lipase [Enzymatic activity/volume] in Serum or Plasma	U/l
Observation	24000665	Cortisol [Moles/volume] in Serum or Plasma	nmol/l
Observation	24000608	pH of Cerebral spinal fluid
Observation	24000564	Lactate [Moles/volume] in Cerebral spinal fluid	mmol/l
Observation	24000400	Glucose [Moles/volume] in Cerebral spinal fluid	mmol/l
Observation	24000741	pH of Body fluid		from drain
Observation	24000587	Amylase [Enzymatic activity/volume] in Body fluid	U/l	from drain
Observation	15001614	Entnahmeort für Blutkulturen
Observation	15002175	Urinkultur
Observation	15003530	BK gestochen
Observation	15003531	BK ZVK
Observation	15003532	BK art.Kath
Observation	15003533	BK Dialysek
Observation	15003534	BK Swan Ganz
Observation	15003535	BKart.Schleu
Observation	15003536	BKven.Schleu
Observation	15001616	Urikult
Pharma	1000100	Intravenous blood transfusion of packed cells
Pharma	1000743	Intravenous blood transfusion of packed cells
Pharma	1000050	Transfusion of plasma (FFP)
Pharma	1000744	Transfusion of plasma (FFP)
Pharma	1000245	Platelet transfusion
Pharma	1000201	Platelet transfusion
Pharma	1000799	Haemocomplettan
Pharma	1001152	Haemocomplettan P 1g
Pharma	1001153	Haemocomplettan P 2g
Pharma	1000701	VIII: Haemete HS
Pharma	1001187	II;VII;IX;X;C;S: Beriplex P/N 500 TS Inj Lsg
Pharma	1000755	II;VII;IX;X;C;S: Beriplex P/N 500 TS Inj Lsg
Pharma	1000798	II;VII;IX;X;C;S: Beriplex P/N 500 TS Inj Lsg
Pharma	1000462	Noradrenalin 1mg/ml
Pharma	1000656	Noradrenalin 100 µg/ml Perfusor
Pharma	1000657	Noradrenalin 20 µg/ml Perfusor
Pharma	1000658	Noradrenalin 10 µg/ml Bolus
Pharma	71	Adrenalin 1mg/ml
Pharma	1000750	Adrenalin 100 µg/ml Bolus
Pharma	1000649	Adrenalin 20 µg/ml Perfusor
Pharma	1000650	Adrenalin 100 µg/ml Perfusor
Pharma	1000655	Adrenalin 10 µg/ml Bolus
Pharma	426	Dobutrex 250 mg/20ml
Pharma	1000441	Corotrop Inj Lsg 1mg/ml 10 ml
Pharma	1000606	Simdax inf
Pharma	1000706	Euphyllin N Perfusor
Pharma	1000707	Euphyllin N Bolus
Pharma	1000698	Aminophyllin BOLUS
Pharma	1000267	Aminophyllin 240 mg
Pharma	112	Vasopressin inj 20 U/ml
Pharma	113	Vasopressin inf 0.4 U/ml
Pharma	142	Minirin inj
Pharma	1001047	Nitroprussiat Fides 0.5mg/ml
Pharma	1000252	Sodium nitro
Pharma	1000458	Nitroderm TTS 5
Pharma	1000459	Nitroderm TTS 10
Pharma	1000795	Isoket Dosieraerosol
Pharma	1000695	Nipruss 1mg/ml
Pharma	1000867	Nitriate 0.5mg/ml
Pharma	1000243	Perlinganit mg/ml inf
Pharma	1000734	Perlinganit Perfusor
Pharma	1000993	Sorbidilat Kps 40mg
Pharma	1000868	Nitriate 1mg/ml
Pharma	1001048	Nitroprussiat Fides 1mg/ml
Pharma	1001141	Nitroprusside DBL 0.5 mg/ml
Pharma	1001142	Nitroprusside DBL 1mg/ml
Pharma	117	Nitroglycerin Kps 0.8mg
Pharma	1000293	Lopirin Tabl 12.5 mg
Pharma	1000294	Lopirin Tbl 25 mg
Pharma	1000813	Captopril Tabl 25 mg
Pharma	1000341	Enatec Tbl 10 mg
Pharma	1000342	Enatec Tbl 20 mg
Pharma	1000343	Enatec Tbl 5 mg
Pharma	1000414	Lisinopril Tbl 20mg
Pharma	1000415	Zestril Tbl 5 mg
Pharma	1001080	Losartan Tabl 50 mg
Pharma	1000419	Cosaar Tbl 50 mg
Pharma	1000720	CoAprovel
Pharma	1001071	Diltiazem Tbl 60 mg
Pharma	1000331	Dilzem retard Filmtbl 120 mg
Pharma	121	Diltiazem tabl 30 mg
Pharma	1000719	Amlodipin Tbl 5mg
Pharma	1000270	Norvasc Tabl 10 mg
Pharma	1000271	Norvasc Tabl 5 mg
Pharma	1000872	Amlodipin Tbl 5 mg
Pharma	1000873	Amlodipin Tbl 10 mg
Pharma	1000457	Adalat retard CR Tbl 30 mg
Pharma	1000876	Adalat retard Tbl 20 mg
Pharma	94	Isoptin inj 2.5 mg/ml
Pharma	1000536	Isoptin Tbl 80 mg
Pharma	1000987	Tenormin Tabl 100mg
Pharma	1000278	Tenormin mite Tabl 50 mg
Pharma	141	Tenormin submite tabl 25 mg
Pharma	1000721	Bilol 5 mg Tbl.
Pharma	1000898	Concor Tbl 5 mg
Pharma	1000297	Dilatrend Tabl 12.5 mg
Pharma	1000298	Dilatrend Tabl 6.25 mg
Pharma	1001082	Carvedilol Tabl 12.5 mg
Pharma	1000346	Esmolol Inj Lsg 100 mg /10 ml
Pharma	1000347	Brevibloc 2 5g/10ml
Pharma	1000828	Trandate Perfusor
Pharma	386	Trandate inj
Pharma	1000758	Beloc Perfusor
Pharma	1000596	Metoprolol Tartrat Tbl 10 mg
Pharma	1000436	Beloc Inj Lsg
Pharma	1000438	Beloc zok ret. Tbl 100 mg
Pharma	1000439	Beloc ZOK ret Tbl 50 mg
Pharma	1000440	Beloc ZOK ret Tbl 25 mg
Pharma	1001087	Nebivolol Tabl 5 mg
Pharma	1000950	Nebilet Tbl à 5 mg
Pharma	1000492	Inderal Tbl 10 mg
Pharma	1000493	Inderal Tbl 40 mg
Pharma	138	Sotalex Tabl 80 mg
Pharma	85	Nepresol inj 12.5 mg/ml
Pharma	1000477	Regitin Inj Lsg 10 mg/ml
Pharma	1000763	Ebrantil Inj Lsg
Pharma	1000442	Loniten Tbl 10 mg
Pharma	1000443	Loniten Tbl 2.5 mg
Pharma	1000334	Cardura CR Tbl 4 mg
Pharma	1000258	Krenosin Inj Lsg
Pharma	348	Digoxin Tabl 0.25 mg
Pharma	1	Digoxin inj 0.25 mg/ml
Pharma	1000901	Digoxin Tabl 0.125 mg
Pharma	431	Cordarone inj 50 mg/ml
Pharma	1000268	Cordarone Tbl 200 mg
Pharma	1000821	Cordarone Perfusor
Pharma	11	Atropine Sulfat Sintetica inj 0.5 mg/ml
Pharma	1000787	Moduretic mite Tabl 50/2.5
Pharma	1001083	Moduretic mite Tabl 2.5 mg/25 mg
Pharma	1000524	Dyrenium comp. Kps
Pharma	1000505	Aldactone Filmtbl 100 mg
Pharma	1000506	Aldactone Filmtbl 25 mg
Pharma	1000877	Aldactone Filmtbl 50
Pharma	1000636	Soldactone Amp.
Pharma	1000747	Lasix Bolus 20mg Amp.
Pharma	482	Lasix Perfusor 250 mg Amp.
Pharma	1000232	Furosemide 10 mg/ml inj
Pharma	4	Lasix 40 mg tabl
Pharma	1000986	Torem Tbl 200 mg
Pharma	1000520	Torem Inj Lsg 10 mg/2 ml
Pharma	1000521	Torem Tbl 10 mg
Pharma	1000522	Torem Tbl 5 mg
Pharma	1000428	Metolazon Tbl 5 mg
Pharma	1000254	Diamox Tbl 250 mg
Pharma	438	Diamox inj 500 mg/5ml
Pharma	1000233	Penicillin 50 000 U/ml
Pharma	1000273	Clamoxyl Inj Lsg
Pharma	1000601	Clamoxyl Inj Lsg 2g
Pharma	1000272	Augmentin Tabl 625 mg
Pharma	1001095	Co-Amoxi Tbl 625 mg
Pharma	1001096	Co-Amoxi Tbl 1g
Pharma	1001097	Co-Amoxi 1.2 g Inj Lsg
Pharma	1001098	Co-Amoxi 2.2g Inf Lsg
Pharma	1000274	Augmentin 1.2 Inj Lsg
Pharma	1000549	Augmentin Inj 2.2g
Pharma	1000812	Augmentin 2.2 Inf Lsg
Pharma	1000781	Augmentin AD Tbl 1 g
Pharma	1000284	Penicillin G 1 Mio
Pharma	1000299	Kefzol Inj Lsg
Pharma	1000671	Kefzol Stechamp 2g
Pharma	1000300	Cepimex
Pharma	1000825	Cefepime 2g Amp.
Pharma	1000666	Cepimex Amp 1g
Pharma	1000302	Fortam 1 g Inj Lsg
Pharma	1000830	Fortam 2g Inj Lsg
Pharma	163	Fortam Stechamp 2g
Pharma	1000304	Rocephin 2g
Pharma	1000838	Rocephin 2 g Inf Lsg
Pharma	1000648	Rocephin 1 g Inf Lsg
Pharma	1000305	Zinacef Amp 1.5 g
Pharma	1000306	Zinat Tabl 500 mg
Pharma	1000234	Zinacef inj 100 mg/ml
Pharma	1000315	Ciproxin Tbl 250 mg
Pharma	1000893	Ciproxin Tbl 500 mg
Pharma	176	Ciproxin 200 mg/100ml
Pharma	1000894	Ciproxin Infusion 400 mg
Pharma	1000317	Klacid Tbl 500 mg
Pharma	1000318	Klacid Amp 500 mg
Pharma	1000829	Dalacin C 600 Phosphat Amp.
Pharma	1000320	Dalacin C Kps 300 mg
Pharma	1000321	Dalacin C Phosphat Inj Lsg 300 mg
Pharma	1000322	Dalacin Phosphat Inj Lsg 600 mg
Pharma	1001170	Clindamycin Kps 300 mg
Pharma	1001169	Clindamycin Posphat 600
Pharma	1001168	Clindamycin Posphat 300
Pharma	1001075	Doxyclin Tbl 100 mg
Pharma	1000335	Vibravenös Inj Lsg 100 mg 5 ml
Pharma	1000791	Erythrocin Inf Lsg
Pharma	1000352	Floxapen Inj Lsg
Pharma	1000670	Floxapen Inj Lsg 2g
Pharma	1000363	Garamycin
Pharma	1000365	SDD Gentamycin/Polymyxin Kps
Pharma	1000518	Tienam 500 mg
Pharma	1000390	Rifater Drg 50 mg
Pharma	1000407	Tavanic Tbl 500 mg
Pharma	1000408	Tavanic Inf Lsg 500 mg 100 ml
Pharma	1001084	Meropenem 500 mg
Pharma	1001086	Meropenem 1g
Pharma	1000424	Meronem 1g
Pharma	1000425	Meronem 500 mg
Pharma	1000426	Salofalk Tbl 500 mg
Pharma	1000437	Flagyl Tbl 500 mg
Pharma	300	Metronidazole tabl 200 mg
Pharma	181	Metronidazole inf 500 mg/100ml
Pharma	1000854	Avalox Filmtbl 400 mg
Pharma	1000855	Avalox Inf Lsg 400 mg
Pharma	1001171	Norfloxacin Filmtbl 400 mg
Pharma	326	Noroxin tabl 400 mg
Pharma	1000483	Tazobac Inf 4g
Pharma	405	Tazobac 2 g inf
Pharma	1000837	Piperacillin-Tazobactam 2.25 Inj Lsg
Pharma	1001068	Rifampicin Filmtbl 600 mg
Pharma	1001173	Rifampicin Inf Lsg
Pharma	186	Rimactan inf 300 mg
Pharma	1000797	Rimactan Kps 300 mg
Pharma	351	Rimactan Kps 600 mg
Pharma	1001005	Colidimin Tbl 200 mg
Pharma	1001079	Xifaxan Tabl 550 mg
Pharma	1001193	Bactrim Amp 400/80 mg Inf Lsg
Pharma	1001198	Bactrim Amp. 400/80 mg Inf Lsg
Pharma	1000507	Bactrim forte Lacktbl
Pharma	1000508	Bactrim Inf Lsg
Pharma	1000519	Obracin 80 mg
Pharma	1000760	Topamax Tbl 50 mg
Pharma	331	Vancocin oral Kps 250 mg
Pharma	189	Vancocin Amp 500 mg
Pharma	1000348	Myambutol 400 mg/4ml
Pharma	308	Fungizone Amp
Pharma	1000669	AmBisome Inf Lsg
Pharma	1000622	Ampho-Moronal Susp
Pharma	1000878	Ampho-Moronal Lutschtabletten
Pharma	1001013	Ecalta Amp 100 mg
Pharma	1000617	Cancidas 70 mg
Pharma	1000618	Cancidas 50 mg
Pharma	1000644	Dequonal Gurgellösung
Pharma	1000354	Diflucan Kps 50 mg
Pharma	1000355	Diflucan Inf Lsg 200 mg
Pharma	1000675	Diflucan Susp Forte
Pharma	1000353	Diflucan Kps 200 mg
Pharma	1000551	Mycostatin Susp
Pharma	1001027	Noxafil Susp
Pharma	1001078	Noxafil Tabl 100 mg
Pharma	1001138	Voriconazol Filmtbl 50 mg
Pharma	1001140	Voriconazol Inf Lsg 200 mg/ 20 ml
Pharma	1000661	Vfend Filmtbl 200 mg
Pharma	1000662	Vfend Filmtbl 50 mg
Pharma	1000663	Vfend Amp
Pharma	190	Zovirax inf 250 mg
Pharma	1001126	Foscavir Inf Lsg 6000mg/250ml
Pharma	1000362	Cymevene 500 mg
Pharma	1000765	Tamiflu Kps 75 mg
Pharma	1001099	Tamiflu Kps 30 mg
Pharma	1001100	Tamiflu Suspension
Pharma	1000530	Valtrex Tbl 500 mg
Pharma	1000979	Valcyte Filmtabl. 450mg
Pharma	1000260	Zentel Tbl 400 mg
Pharma	442	Rivotril 0.5 mg/ml
Pharma	1001215	Rivotril Perfusor
Pharma	1000977	Valium Tbl. 5 mg
Pharma	1000978	Valium Tbl. 10 mg
Pharma	245	Valium inj 5 mg/ml
Pharma	246	Diazepam tabl 5 mg
Pharma	1000988	Temesta Expidet 2.5 mg
Pharma	1000239	Temesta inj Amp 4mg/ml
Pharma	1000418	Temesta Expidet 1mg
Pharma	1000700	Dormicum 5mg/ml BOLUS
Pharma	1001051	Dormicum Perfusor 5mg/ml
Pharma	1001054	Dormicum Bolus 1mg/ml
Pharma	1000902	Dormicum Tbl 7.5 mg
Pharma	251	Dormicum inj 1 mg/ml
Pharma	252	Dormicum Perfusor 5 mg/ml
Pharma	1000976	Seresta 15 mg
Pharma	1000991	Stilnox Tbl 10mg
Pharma	1001049	Dexdor Inf. Lsg
Pharma	1000847	Dexdor Inf. Lsg
Pharma	1000475	Phenobarbital 200 mg/2ml
Pharma	1000607	Pentothal inj 0.5g
Pharma	202	Pentothal 1g Inf Lsg
Pharma	1000491	Disoprivan 1%
Pharma	1001050	Disoprivan 2%
Pharma	1001052	Disoprivan 2% BOLUS
Pharma	1001053	Disoprivan 1%
Pharma	208	Disoprivan 2%
Pharma	1000691	Disoprivan BOLUS 2% 20mg/ml
Pharma	1000699	Disoprivan 2% BOLUS
Pharma	1000746	Glucose 20%/100ml Pflege
Pharma	1000544	Glucose 20% /100ml
Pharma	1000545	Glucose 40%
Pharma	1000567	Glucose 50%
Pharma	1000060	Glucose 30%
Pharma	1000835	Glucose 20% /500ml
Pharma	1000022	Glucose 10%
Pharma	1000690	Glucose 10%
Pharma	1000689	Glucose 20%
Pharma	1000963	Insulin Lantus
Pharma	1000379	Insulin Mixtard 30 HM
Pharma	1000381	Insulin Insulatard HM
Pharma	1000724	Insulin NovoRapid
Pharma	15	Insulin Actrapid inj 100 U/ml
Pharma	124	Nimotop inf 0.2 mg/ml
Pharma	125	Nimotop Tabl 30 mg
Pharma	214	Pethidine inj 50 mg/ml
Pharma	215	Methadon inj 10 mg/ml
Pharma	1000427	Methadon oral 0.5% 5mg/ml
Pharma	1000251	Fentanyl inj 50 µg/ml
Pharma	1000350	Durogesic TTS 25 ug
Pharma	1000351	Durogesic TTS 50 ug
Pharma	1000627	Durogesic TTS Matrix 100 ug
Pharma	1000768	Durogesic Matrix 12 ug/h
Pharma	1000692	Fentanyl Bolus inj 50 µg/ml
Pharma	1000444	Morphin Trpf 1% 10mg/ml
Pharma	1000445	MST Continus ret Tbl 30
Pharma	1000446	MST Continus ret. Tbl 60
Pharma	1000659	Morphin HCL Perfusor
Pharma	1000862	Morphine Inj à 10mg
Pharma	1000932	Morphin HCl Lsg à 20mg/ml
Pharma	1000933	MST Continus ret Tbl 10 mg
Pharma	1000705	Ultiva Inj Lsg
Pharma	1000771	Sufentanyl Perfusor
Pharma	1000935	Oxycontin Ret Tbl à 10mg
Pharma	1000936	Oxycontin Ret Tbl à 20mg
Pharma	1000937	Oxynorm Trpf 10mg/ml
Pharma	1000989	Targin Retard Tbl 10/5mg
Pharma	1000990	Targin Retard Tbl 20/10mg
Pharma	1000984	Tramal Kps 50 mg
Pharma	1000985	Tramal Retard Tbl. 100 mg
Pharma	1000523	Tramal Trpf 100 mg/ml
Pharma	1001046	Tramal Amp. 100 mg
Pharma	1000794	Hydrocodon Inj Lsg
Pharma	1000382	Hydrocodon Inj Lsg 15mg/ ml
Pharma	204	Rapifen inj 0.5 mg/ml
Pharma	275	Dafalgan tabl 500 mg
Pharma	1000471	Dafalgan Brausetbl 1g
Pharma	1000472	Dafalgan Brausetbl 500 mg
Pharma	1000473	Dafalgan Supp 600 mg
Pharma	1000489	Perfalgan 1g
Pharma	1000490	Perfalgan 500 mg
Pharma	1000683	Dafalgan Tabl 1g
Pharma	1000900	Dafalgan ODIS Schmelz Tabl 500 mg
Pharma	225	Benuron supp 1000 mg
Pharma	1000605	Novalgin inj lös 50% 2 ml
Pharma	1000632	Novalgin Trpf
Pharma	1000858	Novalgin Tbl. à 500mg
Pharma	1000329	Voltaren Drg 50
Pharma	1000809	Voltaren Inf Lsg
Pharma	1000859	Voltaren Tbl. à 75mg
Pharma	1000883	Brufen Filmtbl. 200 mg
Pharma	1000884	Brufen Filmtbl. 400 mg
Pharma	1000885	Brufen Filmtbl. 600 mg
Pharma	1000401	Tora-dol Inj Lsg 30 mg
Pharma	1001194	Ketalar 5mg/ml Perfusor Schmerzdienst
Pharma	1000400	Ketalar Inj Lsg 500 mg/10 ml
Pharma	1000621	Fentanyl-PCA-Lösung
Pharma	1000684	Morphin als PCA Pumpe
Pharma	1000688	Paravertebralblock-Lösung
Pharma	1000716	PCA-Morphin
Pharma	1000717	PDA-Forte
Pharma	1000741	Fentanyl Perf
Pharma	1000761	PDA-Forte Bolus
Pharma	1000762	PDA-Standard Bolus
Pharma	1000843	PDA-Bupivacain 0.125% ohne Fentanyl
Pharma	1000383	Solu Cortef Inj Lsg 100 mg/ 2 ml
Pharma	1000770	Hydrocortone Tbl 10 mg
Pharma	1000431	Solu Medrol Stechamp 1g
Pharma	1000432	Solu Medrol Stechampullen 2g
Pharma	1000433	Solu Medrol 125 mg
Pharma	1000434	Solumedrol 500 mg
Pharma	1000435	Solumedrol 40 mg
Pharma	1000486	Prednison Tbl 20 mg
Pharma	1000487	Prednison Tbl 5 mg
Pharma	1000488	Prednison Tbl 50 mg
Pharma	151	Prednisolone tabl 20 mg
Pharma	146	Betamethasone inj 4 mg/ml
Pharma	1000929	Mephameson Inj Lsg 8mg/ml
Pharma	1000325	Mephameson 4mg/ml
Pharma	1000769	Fortecortin Tbl 4 mg
Pharma	1000253	Aspégic Inj Lsg 500 mg/5ml
Pharma	1000255	Aspirin cardio Tbl 300 mg
Pharma	1000256	Aspirin Tbl 100 mg
Pharma	1000257	Aspirin Tbl 500 mg
Pharma	1000324	Plavix Tbl 75 mg
Pharma	1000839	Brilique Tbl 90 mg
Pharma	1000790	Efient Tbl 10 mg
Pharma	1000789	Efient Tbl 5 mg
Pharma	1001102	Aggrastat Inf Lsg
Pharma	1000614	ReoPro
Pharma	1000785	Novasource GI Forte + Fasern
Pharma	1000804	Promote Fibres Plus
Pharma	1000216	Isosource Standard
Pharma	1000573	Survimed OPD
Pharma	1001029	Isosource Protein
Pharma	1000731	Novasource
Pharma	1001066	Survimed OPD HN
Pharma	1000665	Nepro
Pharma	1000714	Freka MIx 2000 ml
Pharma	1000805	SmofKabiven NL 1500 ml +F;+E
Pharma	1000806	SmofKabiven NL 2000 ml +F;+E
Pharma	1000807	StructoKabiven NL 1500 ml +F; - E
Pharma	1000852	SmofKabiven NL1970 ml +F;-E
Pharma	1000558	Nutriflex lipid spez 1250ml
Pharma	1000559	Nutriflex lipid spez 1875ml
Pharma	1000560	Nutriflex spez 1000ml -F; - E
Pharma	1000561	Nutriflex spez 1000 ml; ohne Fett
Pharma	1000694	Nutriflex lipid spezial oE
Pharma	107	Liquemin 5000 U/ml
Pharma	1000373	Heparin Bichsel 500 E/ 5 ml
Pharma	1000451	Fraxiparine
Pharma	1000831	Fraxiparine 0.3 ml s/c
Pharma	1000832	Fraxiparine 0.4 ml s/c
Pharma	1000833	Fraxiparine 0.6 ml s/c
Pharma	1000834	Fraxiparine 0.8 ml s/c
Pharma	1000863	Clexane 0.2 ml s/c
Pharma	1000864	Clexane 0.4 ml s/c
Pharma	1000865	Clexane 0.8 ml s/c
Pharma	1000895	Clexane 0.6 ml s/c
Pharma	1001016	Clexane 1.0 ml s/c
Pharma	1000889	Calciparine 12500 E/ 0.5ml
Pharma	1000597	Calciparine
Pharma	1000841	Argatra Inf Lsg
Pharma	1000404	Refludan Trockensubst 50 mg
Pharma	1000476	Marcoumar Tbl
Pharma	1000494	Protamin 1000 Inj Lsg
Pharma	1001010	Cyklokapron Infusion
Pharma	27	Cyklokapron inj 100 mg/ml
Pharma	1000396	Kalium Chlorid 15% 10 ml
Pharma	1000080	K-Cl conc
Pharma	1000612	Kalium-Chlorid Sirup
Pharma	1000398	KCL Retard Zyma Drag
Pharma	1000393	Kalium Effervetten
Pharma	1001063	KCL ret. Hausmann Drg 10mmol (745mg)
Pharma	1000569	K-Phosphat Perfusor
Pharma	1000568	K-Cl-Perfusor
Pharma	1000395	Kalium Phosphat
Pharma	1000836	Kalium Phosphat für Perfusor
Pharma	1000394	Phoscap Phosphat-Kps
Pharma	1000082	K-Pi conc
Pharma	1000729	Na-Posph conc
Pharma	1000546	NaCl 2.5%
Pharma	1000090	NaCl conc Amp 14.5%
Pharma	1001055	Kochsalz Tbl 1g
Pharma	1000421	Magnesium Sulfat 50% 10 ml
Pharma	1000420	Magnesiocard 5 mmol sachet
Pharma	1000070	Mg-Sulfat conc
Pharma	1000687	Calciumchlorid 5%
Pharma	1000290	Ca-Acetat-Phopshatbinder 400 mg
Pharma	1000291	Calcium Sandoz FF Brausetabl 1000 mg
Pharma	1000292	Calcium Sandoz Lsg 10% 10 ml
Pharma	1000170	Trace elements
Pharma	1000540	$ name session
Pharma	1000453	Na-Bicarbonat Inf Lsg 8.4%
Pharma	1000193	Na- Bicarbonat 8.4%
Pharma	1000571	Na-Bicarbonat 1.4%
Pharma	1000478	Phenhydan Inf Lsg 750 mg
Pharma	1000676	Keppra
Pharma	1000756	Keppra 500 mg Amp. i.v
Pharma	1000857	Ketalar Perfusor
Pharma	1000534	Orfiril Inj Lösung
Pharma	304	Phenhydan tabl 100 mg
Pharma	230	Phenhydan inj 50 mg/ml 5 ml
Pharma	1000533	Orfiril Sirup
Pharma	1000779	Lamictal Tbl 100 mg
Pharma	1001056	Vimpat Tbl. 50 mg
Pharma	1000850	Lamotrigin Tbl 100 mg
Pharma	1000531	Orfiril long Ret Kps 150 mg
Pharma	1000269	Saroten ret Kps 25 mg
Pharma	1000778	Lamictal Tbl 25 mg
Pharma	1000851	Lamotrigin Tbl 25 mg
Pharma	1000502	Zoloft Tbl 50 mg
Pharma	1000775	Trileptal Tbl 600 mg
Pharma	1000774	Trileptal Tbl 300 mg
Pharma	1001175	Levetiracetam Inf Lsg
Pharma	1000370	Haldol Inj Lsg 5 mg/ml
Pharma	1000600	Remeron Tbl 30 mg
Pharma	1000874	Seroquel Tbl 25mg
Pharma	1000482	Dipiperon Tbl 40 mg
Pharma	1000875	Seroquel Tbl 100 mg
Pharma	1000945	Remeron subligual 15 mg
Pharma	1000371	Haldol Trpf 2mg/ml
Pharma	239	Haloperidol inj 2.5 mg/ml
Pharma	1000728	Catapresan 25µg /ml Perfusor
Pharma	380	Catapresan Tabl 150 mikrogr
Pharma	1000409	Nozinan Tbl 25 mg
Pharma	1000410	Nozinan Inj Lsg
Pharma	1001094	Quetiapin Tbl 100 mg
Pharma	1000323	Distraneurin Mixt 500 mg/10 ml
Pharma	1001074	Quetiapin Tbl 25 mg
Pharma	1000780	Risperdal Tbl 1 mg
Pharma	1000316	Seropram Tbl 20 mg
Pharma	1001002	Citalopram Tbl 20mg
Pharma	1000982	Trittico Tbl 50 mg
Pharma	1000983	Trittico Tbl 100 mg
Pharma	1000796	Lyrica Kps 75 mg
Pharma	1000846	Lyrica Kps 25 mg
Pharma	1000782	Efexor Kps 75 mg
Pharma	1000595	Zyprexa Filmtbl. 5 mg
Pharma	1000777	Tegretol CR Tbl 400 mg
Pharma	1000776	Tegretol CR Tbl 200 mg
Pharma	1001006	Surmontil Trpf 4%
Pharma	1000287	Pulmicort Inhal Lsg 0.25 mg/ml
Pharma	1000997	Symbicort 200/60
Pharma	1000286	Pulmicort Dosieraerosol 0.2mg
Pharma	1000996	Symbicort 100/60
Pharma	1000974	Seretide 250 Disk
Pharma	1000388	Atrovent Inhal Lsg 0.25 mg/2ml
Pharma	1000389	Atrovent N Dosieraerosol
Pharma	260	Ventolin inhal 0.5% 5 mg/ml
Pharma	1000499	Ventolin Dosieraerosol 0.1 mg
Pharma	1000974	Seretide 250 Disk
Pharma	1001060	Ventolin Inhal Lsg 0.05%
Pharma	1000416	Thyrotardin 100 ug
Pharma	153	Euthyrox tabl 0.1 mg
Pharma	1001059	Thyroxin TS Amp 500 ug/5ml
Pharma	1000914	Euthyrox Tabl 50 µg
Pharma	1001004	Eltroxin Tbl 0.10mg
Pharma	1001003	Eltroxin Tbl 0.05mg
Pharma	1000296	Neo-Mercazole Tabl 5 mg
Pharma	1000599	Florinef Tbl 0.1mg
Pharma	1000615	Xyzal Tbl. 5 mg
Pharma	1000319	Tavegyl Inj Lsg 2mg/2ml
Pharma	1000680	Chemotherapie
Pharma	1000263	Actilyse
Pharma	1000840	Actilyse Amp.20mg Lsg.
Pharma	1000823	Actilyse Amp.50mg Lsg
Pharma	1000528	Urokinase 100000 U
Pharma	1000529	Urokinase 500000
Pharma	1000498	Esmeron Inj Lsg 50 mg
Pharma	199	Tracrium inj 10 mg/ml
Pharma	1000822	Tracrium Perfusor
Pharma	198	Norcuron inj 4mg/ml
Pharma	1000509	Succinolin 100mg/ 2ml
Pharma	197	Pavulon inj 2 mg/ml
Pharma	1000356	Anexate 0.5mg/ 5 ml
Pharma	1000452	Narcan Inj Lsg
Pharma	1000386	Ilomedin Inj Lsg 50ug/2.5 ml
Pharma	1001101	Ilomedin 20 ug/ml Inf Lsg
Pharma	1000610	Viagra Tbl. 50 mg
Pharma	1001089	Tracleer Tabl 62.5 mg
Pharma	1001058	Revatio Filmtbl 20 mg
Pharma	1000808	Ventavis Inhal Lsg
Pharma	1000470	Creon forte Kps
Pharma	1000899	Creon Kps
Pharma	1000793	Glypressin Inj Lsg
Pharma	1001061	Haemopressin TS Inj Lsg
Pharma	1000376	Octagam Inf Lsg
Pharma	1001042	Intratect10% Inf Lsg 10 g/100ml
Pharma	1001026	Privigen 20g Inf Lsg
Pharma	1001043	Intratect10% Inf Lsg 20 g/200ml
Pharma	1000814	Intratect 10g Inf Lsg
Pharma	1001025	Privigen 10g Inf Lsg
Pharma	1000757	Simulect Inj Lsg
Pharma	1001024	Privigen 5g Inf Lsg
Pharma	1001041	Intratect10% Inf Lsg 5 g/50 ml
Pharma	1000276	ATG Fresenius 100mg/5 ml
Pharma	1000510	Prograf Kps 1mg
Pharma	1000730	CellCept Susp
Pharma	1000448	CellCept Tbl 500 mg
Pharma	1000314	Sandimmun Neoral Trinklsg 100 mg
Pharma	1000311	Sandimmun Neoral Kps 100 mg
Pharma	1000511	Prograf Kps 5 mg
Pharma	1000281	Imurek Tabl 50 mg
Pharma	1000312	Sandimmun Neoral Kps 50 mg
Pharma	1000280	Imurek Stechamp. 50 mg
Pharma	1000313	Sandimmun Neoral Kps 25 mg
Pharma	1000942	Prograf Kps 0.5mg
Pharma	1001070	Grafalon Inf Lsg
Pharma	1000504	Rapamune Tbl 1mg
Pharma	1001035	Certican Tbl.à 0.25 mg
Pharma	1000892	CellCept Amp 500 mg
Pharma	1001031	Sandimmun Neoral Kps 10 mg
Pharma	1000786	CellCept Kps 250 mg
Pharma	1000310	Sandimmun 50 mg/ml
Pharma	1000515	Benerva Tbl 300 mg
Pharma	1000516	Benerva Inj Lsg 100mg/1 ml
Pharma	1000538	Becozym forte Drag
Pharma	1000882	Benerva Tbl 100 mg
Pharma	1000740	Becotal Inj Lsg
Pharma	1000537	Beco 5 Inj Lsg
Pharma	1000926	Madopar LIQ Tbl 62.5
Pharma	1000285	Akineton Inj Lsg 5 mg/ml
Pharma	1000772	Madopar DR Tbl 200 mg
Pharma	1001045	Madopar Tbl 125 mg
Pharma	1000266	PK-Merz 500 ml
Pharma	1000406	Madopar LIQ 125 mg Tbl
Pharma	1000620	Neupogen 48 Mio U
Pharma	1000619	Neupogen 30 Mio U
Pharma	1001143	Benefix TS 1000 U
Pharma	1001145	Faktor VII NF TS 600 E
Pharma	1001149	Fibrogammin 1250 U
Pharma	1001151	Haemate P 1000 U/ 2400 U
Pharma	1001160	Kybernin P TS 1000 U
Pharma	1001162	NovoSeven 1mg
Pharma	1001164	NovoSeven 5 mg
Pharma	1001165	Advate TS 1000 E Inj Lsg
Pharma	1001166	Advate TS 2000 U
Pharma	1001323	Tranexam Amp 500mg/5ml
Pharma	1001315	Noradrenalin 100µg/ml Perfusor
Pharma	1001306	Milrinon Perfusor
Pharma	1001247	Theospirex Bolus iv
Pharma	1001248	Theospirex Perfusor
Pharma	1001224	Minirin Nasenspray 10 mcg pro Hub
Pharma	1001245	Nipruss 0.5mg/ml
Pharma	1001246	Nipruss 1mg/ml
Pharma	1001264	Nipruss 0.5mg/ml
Pharma	1001265	Nipruss 1mg/ml
Pharma	1001267	Candesartan Tbl 8 mg
Pharma	1001268	Candesartan Tbl 16 mg
Pharma	1001316	Metoprolol Depottabs 25 mg
Pharma	1001317	Metoprolol Depottabs 50 mg
Pharma	1001318	Metoprolol Depottabs 100 mg
Pharma	1001237	Urapidil Inj Lsg
Pharma	1001238	Urapidil Perfusor
Pharma	1001220	Cefuroxim Inj Lsg 1500 mg
Pharma	1001235	Flucloxacillin TS Inj Lsg 1g
Pharma	1001281	Garamycin Inj Lsg.
Pharma	1001326	Gentamicin Inj Lsg
Pharma	1001219	Zerbaxa 1.5 g Inf Lsg
Pharma	1001222	Cubicin Inf Lsg
Pharma	1001232	Tigacyl Amp 50 mg
Pharma	1001234	Colistin 1 Mio IE Inf Lsg
Pharma	1001249	Targocid Inf Lsg
Pharma	1001139	Voriconazol Filmtbl 200 mg
Pharma	1001282	Ancotil Inf Lsg
Pharma	1001294	Noxafil Inf Lsg 300 mg/16.7ml
Pharma	1001018	Hepatect CP 2000 IE
Pharma	1001021	Cytotect 1000 IE
Pharma	1001256	Cipralex Tabl 10 mg
Pharma	1001225	Propofol 2%
Pharma	1001226	Propofol 2% BOLUS
Pharma	1001227	Propofol 1% BOLUS
Pharma	1001228	SPICE_Propofol 1% BOLUS
Pharma	1001229	SPICE_Propofol 2% BOLUS
Pharma	1001230	SPICE_Propofol 2%
Pharma	1001218	Ultiva 100 mcg/ml Perfusor
Pharma	1001223	Remifentanil 100 µg/ml Perfusor
Pharma	1001217	Irfen Tabl 400 mg
Pharma	1001236	Ketamin Perfusor 250mg/50ml
Pharma	1001327	Hydrocortison Tbl 10 mg
Pharma	1001309	Peptamen AF
Pharma	1001332	SmofKabiven TPN 1477ml +E,+F
Pharma	1001334	SmofKabiven TPN 1970ml -E,+F
Pharma	1001333	SmofKabiven TPN 1970ml +E, +F
Pharma	1001252	Liquemin 25000 IE/5ml
Pharma	1001250	Xarelto Tbl 15 mg
Pharma	1001251	Xarelto Tbl 20 mg
Pharma	1001270	Magnesium Chlorid Inf Lsg 10ml
Pharma	1001319	Pregabalin Kps 25 mg
Pharma	1001320	Pregabalin Kps 75 mg
Pharma	1001287	Salbutamol Inhal Lös 1.25mg / 2.5ml
Pharma	1001283	Mimpara Tbl à 30mg
Pharma	1001221	Zavedos Inf Lsg
Pharma	1001285	Trisenox Amp 10mg/10ml
Pharma	1001240	Flumazenil Inj Lsg
Pharma	1001269	Sildenafil Lsg oral 2.5mg/ml
Pharma	1001280	Opsumit Tbl 10 mg
Pharma	1001271	Filgrastim 30 Mio U
Pharma	1001272	Filgrastim 48 Mio U
Pharma	1001289	Neulasta Inj Lsg 6mg/0.6ml
Pharma	1001214	Transipeg Pulver
Pharma	1001330	Laxoberon Trpf 5mg/10 Trpf
