## Supplementary-Table2 for "RMS: A ML-based system for ICU Respiratory Monitoring and Resource Planning"

### Sheet: Metavariables
VariableID	Parameter	Parameter unit	Normal value	Impute semantics	Max FFILL [hours]	Value / timestamp semantics	Datatype
vm1	HR	/min	70	Forward fill indefinite	NAN	Instant rate	Ordinal
vm2	T Central	°C	37	Forward fill indefinite	NAN	Instant value	Ordinal
vm3	ABPs	mmHg	125	Forward fill indefinite	NAN	Instant value	Ordinal
vm4	ABPd	mmHg	75	Forward fill indefinite	NAN	Instant value	Ordinal
vm5	ABPm	mmHg	90	Forward fill indefinite	NAN	Instant value	Ordinal
vm6	NIBPs	mmHg	125	Forward fill indefinite	NAN	Instant value	Ordinal
vm7	NIBPd	mmHg	75	Forward fill indefinite	NAN	Instant value	Ordinal
vm8	NIBPm	mmHg	90	Forward fill indefinite	NAN	Instant value	Ordinal
vm9	PAPm	mmHg	10	Forward fill indefinite	NAN	Instant value	Ordinal
vm10	PAPs	mmHg	22	Forward fill indefinite	NAN	Instant value	Ordinal
vm11	PAPd	mmHg	11	Forward fill indefinite	NAN	Instant value	Ordinal
vm12	PCWP	mmHg	8	Forward fill indefinite	NAN	Instant value	Ordinal
vm13	CO	l/min	Custom formula	Forward fill indefinite	NAN	Instant rate	Ordinal
vm14	SvO2(m)	%	70	Forward fill indefinite	NAN	Instant value	Ordinal
vm15	ZVD	mmHg	7	Forward fill indefinite	NAN	Instant value	Ordinal
vm16	ST1	mm	0	Forward fill indefinite	NAN	Instant value	Ordinal
vm17	ST2	mm	0	Forward fill indefinite	NAN	Instant value	Ordinal
vm18	ST3	mm	0	Forward fill indefinite	NAN	Instant value	Ordinal
vm19	Rhythmus	Categorical	1	Forward fill indefinite	NAN	Instant value	Categorical
vm20	SpO2	%	98	Forward fill indefinite	NAN	Instant value	Ordinal
vm21	ETCO2	mmHg	40	Forward fill indefinite	NAN	Instant value	Ordinal
vm22	RR	/min	12	Forward fill indefinite	NAN	Instant rate	Ordinal
vm23	Supplemental oxygen	l/min	0	Forward fill limited	Data adaptive	Instant rate	Ordinal
vm24	OUTurine/c	ml	Custom formula	Forward fill indefinite	NAN	Rate of last interval	Ordinal
vm25	GCS Antwort	Ordinal Score	5	Forward fill indefinite	NAN	Instant value	Ordinal
vm26	GCS Motorik	Ordinal Score	6	Forward fill indefinite	NAN	Instant value	Ordinal
vm27	GCS Augenöffnen	Ordinal Score	4	Forward fill indefinite	NAN	Instant value	Ordinal
vm28	RASS	Ordinal Score	0	Forward fill indefinite	NAN	Instant value	Ordinal
vm29	ICP	mmHg	10	Forward fill indefinite	NAN	Instant value	Ordinal
vm30	TOF	Ordinal Score	4	Forward fill indefinite	NAN	Instant value	Ordinal
vm31	IN	Flow rate	Custom formula	Forward fill indefinite	NAN	Rate of last interval	Ordinal
vm32	OUT	Flow rate	Custom formula	Forward fill indefinite	NAN	Rate of last interval	Ordinal
vm33	Incrys	Flow rate	0	Forward fill indefinite	NAN	Rate of last interval	Ordinal
vm34	Incolloid	Flow rate	0	Forward fill indefinite	NAN	Rate of last interval	Ordinal
pm35	packed red blood cells	Flow rate	0	Forward fill indefinite	NAN	Rate of last interval	Ordinal
pm36	FFP	Flow rate	0	Forward fill indefinite	NAN	Rate of last interval	Ordinal
pm37	platelets	Flow rate	0	Forward fill indefinite	NAN	Rate of last interval	Ordinal
pm38	coagulation factors	[yes/no]	0	Forward fill limited	4	Dose application	Binary
pm39	norepinephrine	Flow rate	0	Forward fill indefinite	NAN	Rate of last interval	Ordinal
pm40	epinephrine	Flow rate	0	Forward fill indefinite	NAN	Rate of last interval	Ordinal
pm41	dobutamine	Flow rate	0	Forward fill indefinite	NAN	Rate of last interval	Ordinal
pm42	milrinone	Flow rate	0	Forward fill indefinite	NAN	Rate of last interval	Ordinal
pm43	levosimendan	Flow rate	0	Forward fill indefinite	NAN	Rate of last interval	Ordinal
pm44	theophyllin	Flow rate	0	Forward fill indefinite	NAN	Rate of last interval	Ordinal
pm45	vasopressin	Flow rate	0	Forward fill indefinite	NAN	Rate of last interval	Ordinal
pm46	desmopressin	Flow rate	0	Forward fill indefinite	NAN	Rate of last interval	Ordinal
pm47	vasodilatators	[yes/no]	0	Forward fill limited	1	Dose application	Binary
pm48	ACE Inhibitors	Flow rate	0	Forward fill indefinite	NAN	Rate of last interval	Ordinal
pm49	Sartane	Flow rate	0	Forward fill indefinite	NAN	Rate of last interval	Ordinal
pm50	Ca Antagonists	Flow rate	0	Forward fill indefinite	NAN	Rate of last interval	Ordinal
pm51	B-Blocker	Flow rate	0	Forward fill indefinite	NAN	Rate of last interval	Ordinal
pm52	Andere	[yes/no]	0	Forward fill limited	1	Dose application	Binary
pm53	Adenosin	[yes/no]	0	Attribute one grid point	NAN	Dose application	Binary
pm54	Digoxin	[yes/no]	0	Forward fill limited	24	Dose application	Binary
pm55	Amiodaron	[yes/no]	0	Forward fill limited	72	Dose application	Binary
pm56	Atropin	[yes/no]	0	Forward fill limited	1	Dose application	Binary
vm57	ECMO	[yes/no]	0	Forward fill indefinite	NAN	Status change	Binary
vm58	FIO2	%	21	Forward fill limited	NAN	Instant value	Ordinal
vm59	PEEP	cmH2O	0	Forward fill limited	Data adaptive	Instant value	Ordinal
vm60	Ventilator mode Servoi	Categorical	0	Forward fill limited	Data adaptive	Instant value	Categorical
vm61	TV(m)	ml	0	Forward fill limited	Data adaptive	Instant value	Ordinal
vm62	Spitzendruck	cmH2O	0	Forward fill limited	Data adaptive	Instant value	Ordinal
vm63	Plateaudruck	cmH2O	0	Forward fill limited	Data adaptive	Instant value	Ordinal
vm64	AWPmean	cmH2O	0	Forward fill limited	Data adaptive	Instant value	Ordinal
vm65	RR set	/min	0	Forward fill limited	Data adaptive	Instant rate	Ordinal
vm66	AiwayCode	Categorical	0	Forward fill limited	Data adaptive	Instant value	Categorical
pm67	K-sparend	[yes/no]	0	Forward fill limited	24	Dose application	Binary
pm68	Aldosteron Antagonist	[yes/no]	0	Forward fill limited	24	Dose application	Binary
pm69	Loop diuretics	Flow rate	0	Forward fill indefinite	NAN	Rate of last interval	Ordinal
pm70	Thiazide	[yes/no]	0	Forward fill limited	12	Dose application	Binary
pm71	Acetazolamide	[yes/no]	0	Forward fill limited	6	Dose application	Binary
vm72	Haemofiltration	[yes/no]	0	Attribute one grid point	NAN	Dose application	Binary
pm73	Administriation of antibiotics	[yes/no]	0	Forward fill limited	24	Dose application	Binary
pm74	Administation of antimycotic	[yes/no]	0	Forward fill limited	24	Dose application	Binary
pm75	administration of antiviral	[yes/no]	0	Forward fill limited	24	Dose application	Binary
pm76	Antihelmenticum	[yes/no]	0	Forward fill limited	24	Dose application	Binary
pm77	Benzodiacepine	Flow rate	0	Forward fill indefinite	NAN	Rate of last interval	Ordinal
pm78	Alpha 2 Agonisten	Flow rate	0	Forward fill indefinite	NAN	Rate of last interval	Ordinal
pm79	Barbiturate	[yes/no]	0	Forward fill limited	1	Dose application	Binary
pm80	Propofol	Flow rate	0	Forward fill indefinite	NAN	Rate of last interval	Ordinal
pm81	Glucose Administration	Flow rate	0	Forward fill indefinite	NAN	Rate of last interval	Ordinal
pm82	Insulin Langwirksam	Flow rate	0	Forward fill indefinite	NAN	Rate of last interval	Ordinal
pm83	Insulin Kurzwirksam	Flow rate	0	Forward fill indefinite	NAN	Rate of last interval	Ordinal
vm84	Liquor/h	ml/h	0	Forward fill indefinite	NAN	Rate of last interval	Ordinal
pm85	Nimodipin	[yes/no]	0	Forward fill limited	4	Dose application	Binary
pm86	Opiate	Flow rate	0	Forward fill indefinite	NAN	Rate of last interval	Ordinal
pm87	Non-opioide	[yes/no]	0	Forward fill limited	6	Dose application	Binary
pm88	NSAR	[yes/no]	0	Forward fill limited	6	Dose application	Binary
pm89	Ketalar	Flow rate	0	Forward fill indefinite	NAN	Rate of last interval	Ordinal
pm90	Peripherial Anesthesia	[yes/no]	0	Forward fill limited	1	Dose application	Binary
pm91	Steroids	Flow rate	0	Forward fill indefinite	NAN	Rate of last interval	Ordinal
pm92	Thrombozytenhemmer	[yes/no]	0	Forward fill limited	72	Dose application	Binary
pm93	Enteral Feeding	[yes/no]	0	Forward fill limited	12	Dose application	Binary
pm94	Parenteral Feeding	[yes/no]	0	Forward fill limited	12	Dose application	Binary
pm95	Heparin	Flow rate	0	Forward fill indefinite	NAN	Rate of last interval	Ordinal
pm96	NMH	[yes/no]	0	Forward fill limited	24	Dose application	Binary
pm97	Others in Case of HIT	[yes/no]	0	Forward fill limited	1	Dose application	Binary
pm98	Marcoumar	[yes/no]	0	Forward fill limited	24	Dose application	Binary
pm99	Protamin	[yes/no]	0	Forward fill limited	1	Dose application	Binary
pm100	Anti Fibrinolyticum	[yes/no]	0	Forward fill limited	1	Dose application	Binary
pm101	Kalium	[yes/no]	0	Forward fill limited	24	Dose application	Binary
pm102	Phosphat	[yes/no]	0	Forward fill limited	24	Dose application	Binary
pm103	Na	[yes/no]	0	Forward fill limited	24	Dose application	Binary
pm104	Mg	[yes/no]	0	Forward fill limited	24	Dose application	Binary
pm105	Ca	[yes/no]	0	Forward fill limited	24	Dose application	Binary
pm106	Trace elements	[yes/no]	0	Forward fill limited	24	Dose application	Binary
pm107	Bicarbonate	[yes/no]	0	Forward fill limited	24	Dose application	Binary
pm108	Antiepileptica	count of drugs	0	Attribute one grid point	NAN	Count of drugs in last interval	Ordinal
pm109	Anti delirant medi	[yes/no]	0	Forward fill limited	12	Dose application	Binary
pm110	Psychopharma	[yes/no]	0	Forward fill limited	24	Dose application	Binary
pm111	steroids	[yes/no]	0	Forward fill limited	24	Dose application	Binary
pm112	non-steroids	[yes/no]	0	Forward fill limited	6	Dose application	Binary
pm113	Thyrotardin	[yes/no]	0	Forward fill limited	1	Dose application	Binary
pm114	Thyroxin	[yes/no]	0	Forward fill limited	24	Dose application	Binary
pm115	Thyreostatikum	[yes/no]	0	Forward fill limited	12	Dose application	Binary
pm116	Mineralokortikoid	[yes/no]	0	Forward fill limited	24	Dose application	Binary
pm117	Antihistaminka	[yes/no]	0	Forward fill limited	4	Dose application	Binary
pm118	Chemotherapie	[yes/no]	0	Forward fill limited	24	Dose application	Binary
pm119	Lysetherapie	[yes/no]	0	Forward fill limited	1	Dose application	Binary
pm120	Muskelrelaxans	[yes/no]	0	Forward fill limited	1	Dose application	Binary
pm121	Flumazenil	[yes/no]	0	Forward fill limited	1	Dose application	Binary
pm122	Naloxon	[yes/no]	0	Forward fill limited	1	Dose application	Binary
pm123	Beh. Pulm. Hypertonie	[yes/no]	0	Forward fill limited	24	Dose application	Binary
pm124	Pankreas Enzyme	[yes/no]	0	Forward fill limited	24	Dose application	Binary
pm125	Terlipressin	[yes/no]	0	Forward fill limited	12	Dose application	Binary
pm126	Immunoglobulin	[yes/no]	0	Forward fill limited	24	Dose application	Binary
pm127	Immunsuppression	[yes/no]	0	Forward fill limited	24	Dose application	Binary
pm128	VitB Substitution	[yes/no]	0	Forward fill limited	24	Dose application	Binary
pm129	Parkinson Medikaiton	[yes/no]	0	Forward fill limited	24	Dose application	Binary
pm130	GCSF	[yes/no]	0	Forward fill limited	24	Dose application	Binary
vm131	Weight	kg	Custom formula	Forward fill indefinite	NAN	Instant value	Ordinal
vm132	a-BE	NAN	0	Forward fill indefinite	NAN	Instant value	Ordinal
vm133	a_COHb	NAN	1	Forward fill indefinite	NAN	Instant value	Ordinal
vm134	a_Hb	NAN	137	Forward fill indefinite	NAN	Instant value	Ordinal
vm135	a_HCO3-	NAN	24	Forward fill indefinite	NAN	Instant value	Ordinal
vm136	a_Lac	NAN	1	Forward fill indefinite	NAN	Instant value	Ordinal
vm137	a_MetHb	NAN	0.7	Forward fill indefinite	NAN	Instant value	Ordinal
vm138	a_pH	NAN	7.4	Forward fill indefinite	NAN	Instant value	Ordinal
vm139	a_pCO2	mmHg	40	Forward fill indefinite	NAN	Instant value	Ordinal
vm140	a_PO2	NAN	87	Forward fill indefinite	NAN	Instant value	Ordinal
vm141	a_SO2	NAN	96	Forward fill indefinite	NAN	Instant value	Ordinal
vm142	Zentral venöse sättigung	NAN	65	Forward fill indefinite	NAN	Instant value	Ordinal
vm143	Troponin-T	NAN	200	Forward fill indefinite	NAN	Instant value	Ordinal
vm144	creatine kinase	NAN	50	Forward fill indefinite	NAN	Instant value	Ordinal
vm145	creatine kinase-MB	NAN	50	Forward fill indefinite	NAN	Instant value	Ordinal
vm146	v-Lac	NAN	1	Forward fill indefinite	NAN	Instant value	Ordinal
vm147	BNP	NAN	50	Forward fill indefinite	NAN	Instant value	Ordinal
vm148	K+	NAN	3.9	Forward fill indefinite	NAN	Instant value	Ordinal
vm149	Na+	NAN	140	Forward fill indefinite	NAN	Instant value	Ordinal
vm150	Cl-	NAN	103	Forward fill indefinite	NAN	Instant value	Ordinal
vm151	Ca2+ ionizied	NAN	1.2	Forward fill indefinite	NAN	Instant value	Ordinal
vm152	Ca2+ total	NAN	2.4	Forward fill indefinite	NAN	Instant value	Ordinal
vm153	phosphate	NAN	1.13	Forward fill indefinite	NAN	Instant value	Ordinal
vm154	Mg	NAN	0.78	Forward fill indefinite	NAN	Instant value	Ordinal
vm155	Urea	NAN	4.6	Forward fill indefinite	NAN	Instant value	Ordinal
vm156	creatinine	NAN	65	Forward fill indefinite	NAN	Instant value	Ordinal
vm157	urinary creatinin	NAN	300	Forward fill indefinite	NAN	Instant value	Ordinal
vm158	urinary Na+	NAN	20	Forward fill indefinite	NAN	Instant value	Ordinal
vm159	urinary urea	NAN	40	Forward fill indefinite	NAN	Instant value	Ordinal
vm160	ASAT	NAN	25	Forward fill indefinite	NAN	Instant value	Ordinal
vm161	ALAT	NAN	25	Forward fill indefinite	NAN	Instant value	Ordinal
vm162	bilirubine, total	NAN	2	Forward fill indefinite	NAN	Instant value	Ordinal
vm163	Bilirubin, direct	NAN	2	Forward fill indefinite	NAN	Instant value	Ordinal
vm164	alkaline phosphatase	NAN	85	Forward fill indefinite	NAN	Instant value	Ordinal
vm165	gamma-GT	NAN	30	Forward fill indefinite	NAN	Instant value	Ordinal
vm166	aPTT	NAN	30	Forward fill indefinite	NAN	Instant value	Ordinal
vm167	Fibrinogen	NAN	2.9	Forward fill indefinite	NAN	Instant value	Ordinal
vm168	FII	NAN	108	Forward fill indefinite	NAN	Instant value	Ordinal
vm169	Factor V	NAN	117	Forward fill indefinite	NAN	Instant value	Ordinal
vm170	Factor VII	NAN	104	Forward fill indefinite	NAN	Instant value	Ordinal
vm171	factor X	NAN	110	Forward fill indefinite	NAN	Instant value	Ordinal
vm172	INR	NAN	0.95	Forward fill indefinite	NAN	Instant value	Ordinal
vm173	albumin	NAN	38	Forward fill indefinite	NAN	Instant value	Ordinal
vm174	glucose	NAN	5	Forward fill indefinite	NAN	Instant value	Ordinal
vm175	'Ammoniak'	NAN	37	Forward fill indefinite	NAN	Instant value	Ordinal
vm176	C-reactive protein	NAN	4	Forward fill indefinite	NAN	Instant value	Ordinal
vm177	procalcitonin	NAN	0	Forward fill indefinite	NAN	Instant value	Ordinal
vm178	lymphocyte	NAN	2.3	Forward fill indefinite	NAN	Instant value	Ordinal
vm179	Neutr	NAN	4.5	Forward fill indefinite	NAN	Instant value	Ordinal
vm180	Segm. Neut.	NAN	55	Forward fill indefinite	NAN	Instant value	Ordinal
vm181	Stabk. Neut.	NAN	10	Forward fill indefinite	NAN	Instant value	Ordinal
vm182	BSR	NAN	10	Forward fill indefinite	NAN	Instant value	Ordinal
vm183	Hb	NAN	135	Forward fill indefinite	NAN	Instant value	Ordinal
vm184	total white blood cell count	NAN	7	Forward fill indefinite	NAN	Instant value	Ordinal
vm185	platelet count	NAN	300	Forward fill indefinite	NAN	Instant value	Ordinal
vm186	MCH	NAN	30	Forward fill indefinite	NAN	Instant value	Ordinal
vm187	MCHC	NAN	340	Forward fill indefinite	NAN	Instant value	Ordinal
vm188	MCV	NAN	99	Forward fill indefinite	NAN	Instant value	Ordinal
vm189	'Ferritin'	NAN	135	Forward fill indefinite	NAN	Instant value	Ordinal
vm190	TSH	NAN	2.3	Forward fill indefinite	NAN	Instant value	Ordinal
vm191	'AMYL-S'	NAN	33	Forward fill indefinite	NAN	Instant value	Ordinal
vm192	Lipase	NAN	37	Forward fill indefinite	NAN	Instant value	Ordinal
vm193	'Cortisol'	NAN	300	Forward fill indefinite	NAN	Instant value	Ordinal
vm194	pH Liquor	NAN	7.35	Forward fill indefinite	NAN	Instant value	Ordinal
vm195	Laktat Liquor	NAN	1.65	Forward fill indefinite	NAN	Instant value	Ordinal
vm196	Glucose Liquor	NAN	3	Forward fill indefinite	NAN	Instant value	Ordinal
vm197	'pH Drain'	NAN	7.4	Forward fill indefinite	NAN	Instant value	Ordinal
vm198	'AMYL-Drainag'	NAN	0	Forward fill indefinite	NAN	Instant value	Ordinal
vm199	Bak/Mi/Kul-U	NAN	1	Forward fill indefinite	NAN	Instant value	Ordinal
vm200	Blood culture location	categorical	0	Attribute one grid point	NAN	Sampling time	Categorical
vm201	Chronic kidney disease	[ordinal] (<2 no)	0	Attribute one grid point	NAN	Instant observation	Binary
vm202	OutDialysis/c	ml	0	Forward fill indefinite	NAN	Rate of last interval	Ordinal
vm203	EMG Index	NAN	0	Forward fill indefinite	NAN	Instant value	Ordinal
vm204	Hematocrit	NAN	45	Forward fill indefinite	NAN	Instant value	Ordinal
vm210	Peak(s)	cmH20	0	Forward fill limited	Data adaptive	Instant value	Ordinal
vm211	Pressure Support	NAN	0	Forward fill limited	Data adaptive	Instant value	Ordinal
vm213	Compl stat	ml/cmH20	50	Forward fill limited	Data adaptive	Instant value	Ordinal
vm214	I:E (s)	as a fraction	0.5	Forward fill limited	Data adaptive	Instant value	Ordinal
vm215	MV exp	L	5	Forward fill limited	Data adaptive	Instant value	Ordinal
vm216	MV spont (Servo)	L	5	Forward fill limited	Data adaptive	Instant value	Ordinal
vm217	Ventilatormode Hamilton	Categorical	0	Forward fill limited	Data adaptive	Instant value	Categorical
vm218	Hamilton Pattern	Categorical	0	Forward fill limited	Data adaptive	Instant value	Categorical
vm219	Leckage (Hamilton)	NAN	0	Forward fill limited	Data adaptive	Instant value	Ordinal
vm221	Intrinsic PEEP (Hamilton)	NAN	0	Forward fill limited	Data adaptive	Instant value	Ordinal
vm222	Work of Breathing (Hamilton)	NAN	0	Forward fill limited	Data adaptive	Instant value	Ordinal
vm223	Extubation Timepoint	NAN	0	Attribute one grid point	NAN	Status change	Binary
vm224	Spontanatmung	NAN	0	Forward fill indefinite	NAN	Status change	Categorical
vm225	Beatmungsgerät	NAN	0	Forward fill indefinite	NAN	Status change	Categorical
vm226	Sekret menge	NAN	1	Forward fill limited	Data adaptive	Instant value	Ordinal
vm227	Sekret consistenz	NAN	3	Forward fill indefinite	NAN	Instant value	Categorical
vm228	Sekret color	NAN	12	Forward fill indefinite	NAN	Instant value	Categorical
vm229	Reason for ventilation	NAN	10	Forward fill indefinite	NAN	Instant value	Categorical
vm230	NO therapy	NAN	0	Forward fill indefinite	NAN	Instant value	Ordinal
vm231	NYHA	Categorical	1	Forward fill indefinite	NAN	Instant observation	Categorical
vm232	Daily living	Categorical ordinal	0	Forward fill indefinite	NAN	Instant observation	Ordinal
vm233	respiration	Categorical	1	Forward fill indefinite	NAN	Instant observation	Categorical
vm234	liver state	Categorical	1	Forward fill indefinite	NAN	Instant observation	Categorical
vm235	immunosystem	Categorical	1	Forward fill indefinite	NAN	Instant observation	Categorical
vm236	Metastases	Binary	0	Forward fill indefinite	NAN	Instant observation	Binary
vm237	Hem maligncy	Binary	0	Forward fill indefinite	NAN	Instant observation	Binary
vm238	Zytostatika	Binary	0	Forward fill indefinite	NAN	Instant observation	Binary
vm239	AIDS	Binary	0	Forward fill indefinite	NAN	Instant observation	Binary
vm240	Woher?	Categorical	1	Forward fill indefinite	NAN	Instant observation	Categorical
vm241	indoor	Categorical	1	Forward fill indefinite	NAN	Instant observation	Categorical
vm242	Gehen, 400m	Categorical	1	Forward fill indefinite	NAN	Instant observation	Categorical
vm243	Treppenstgn	Categorical	1	Forward fill indefinite	NAN	Instant observation	Categorical
vm244	Ankleiden	Categorical	1	Forward fill indefinite	NAN	Instant observation	Categorical
vm245	zu Bett gehn	Categorical	1	Forward fill indefinite	NAN	Instant observation	Categorical
vm246	Pupille li	mm	3	Forward fill indefinite	NAN	Instant value	Ordinal
vm247	PupReaktli	Ordinal score	2	Forward fill indefinite	NAN	Instant value	Ordinal
vm248	Pupille re	mm	3	Forward fill indefinite	NAN	Instant value	Ordinal
vm249	PupReaktre	Ordinal score	2	Forward fill indefinite	NAN	Instant value	Ordinal
vm250	NRS Ruhe0-10	Score (1-11)	1	Forward fill indefinite	NAN	Instant value	Ordinal
vm251	NRS Ans 0-10	Score (1-11)	1	Forward fill indefinite	NAN	Instant value	Ordinal
vm252	GCS influenced by drugs	No=1, Yes=6	0	Forward fill indefinite	NAN	Instant value	Binary
vm253	M-Kr Arm li	Score	5	Forward fill indefinite	NAN	Instant value	Ordinal
vm254	M-Kr Arm re	Score	5	Forward fill indefinite	NAN	Instant value	Ordinal
vm255	M-Kr Bein li	Score	5	Forward fill indefinite	NAN	Instant value	Ordinal
vm256	M-Kr Bein re	Score	5	Forward fill indefinite	NAN	Instant value	Ordinal
vm257	Rass ziel mi	Ordinal score	0	Forward fill indefinite	NAN	Instant value	Ordinal
vm258	Rass ziel ma	Ordinal score	0	Forward fill indefinite	NAN	Instant value	Ordinal
vm259	PeriphHandLi	Score 1-5	1	Forward fill indefinite	NAN	Instant value	Ordinal
vm260	PeriphHandRe	Score 1-5	1	Forward fill indefinite	NAN	Instant value	Ordinal
vm261	PeriphFussLi	Score 1-5	1	Forward fill indefinite	NAN	Instant value	Ordinal
vm262	PeriphFussRe	Score 1-5	1	Forward fill indefinite	NAN	Instant value	Ordinal
vm263	Rekap-Zeit	Ordinal	3	Forward fill indefinite	NAN	Instant observation	Ordinal
vm264	BK gestochen	Binary	0	Attribute one grid point	NAN	Sampling time	Binary
vm265	BK ZVK	Binary	0	Attribute one grid point	NAN	Sampling time	Binary
vm266	BK art.Kath	Binary	0	Attribute one grid point	NAN	Sampling time	Binary
vm267	BK Dialysek	Binary	0	Attribute one grid point	NAN	Sampling time	Binary
vm268	BK Swan Ganz	Binary	0	Attribute one grid point	NAN	Sampling time	Binary
vm269	BKart.Schleu	Binary	0	Attribute one grid point	NAN	Sampling time	Binary
vm270	BKven.Schleu	Binary	0	Attribute one grid point	NAN	Sampling time	Binary
vm271	Urikult	Binary	0	Attribute one grid point	NAN	Sampling time	Binary
vm274	dialysis (all forms)	Binary	0	Forward fill indefinite	NAN	Instant observation	Binary
vm275	peritoneal dialysis	Binary	0	Forward fill indefinite	NAN	Instant observation	Binary
vm276	OUT Urine/h	Ordinal	0	Forward fill indefinite	NAN	Rate of last interval	Ordinal
vm277	Urinportion	Ordinal	0	Forward fill indefinite	NAN	Instant observation	Ordinal
vm278	Urin II	Ordinal	0	Forward fill indefinite	NAN	Instant observation	Ordinal
vm279	OUTcystofix	Ordinal	0	Forward fill indefinite	NAN	Instant observation	Ordinal
vm280	OUTNeph_li	Ordinal	0	Forward fill indefinite	NAN	Instant observation	Ordinal
vm281	OUTNeph_re	Ordinal	0	Forward fill indefinite	NAN	Instant observation	Ordinal
vm282	Urin 1	Ordinal	0	Forward fill indefinite	NAN	Instant observation	Ordinal
vm283	Urin 2	Ordinal	0	Forward fill indefinite	NAN	Instant observation	Ordinal
vm284	OUTIleumconduit	Ordinal	0	Forward fill indefinite	NAN	Instant observation	Ordinal
vm285	Interm. Dialyse Start/Stop	Categorical	0	Forward fill indefinite	NAN	Status change	Categorical
vm286	Start	Binary	0	Attribute one grid point	NAN	Sampling time	Binary
vm287	Stop	Binary	0	Attribute one grid point	NAN	Sampling time	Binary
pm288	Immunglobulin Hep B	Binary	0	Forward fill limited	24	Dose application	Binary
pm289	Immunglobulin CMV	Binary	0	Forward fill limited	24	Dose application	Binary
pm290	Abführend	[yes/no]	0	Forward fill limited	24	Dose application	Binary
pm291	Anti FX	[yes/no]	0	Forward fill limited	72	Dose application	Binary
pm292	Cinacalcet	[yes/no]	0	Forward fill limited	24	Dose application	Binary
vm293	PEEP(s)	cmH20	0	Forward fill limited	Data adaptive	Instant value	Ordinal
vm294	PEEP(m)	cmH20	0	Forward fill limited	Data adaptive	Instant value	Ordinal
vm295	SEF1	Ordinal	8	Forward fill indefinite	NAN	Instant value	Ordinal
vm296	MF1	Ordinal	1.35	Forward fill indefinite	NAN	Instant value	Ordinal
vm297	SEF2	Ordinal	7.75	Forward fill indefinite	NAN	Instant value	Ordinal
vm298	MF2	Ordinal	1	Forward fill indefinite	NAN	Instant value	Ordinal
vm299	BSR2	Ordinal	0	Forward fill indefinite	NAN	Instant value	Ordinal
vm300	BSR3	Ordinal	0	Forward fill indefinite	NAN	Instant value	Ordinal
vm301	BSR4	Ordinal	0	Forward fill indefinite	NAN	Instant value	Ordinal
vm302	TP1	Ordinal	0	Forward fill indefinite	NAN	Instant value	Ordinal
vm303	TP2	Ordinal	0	Forward fill indefinite	NAN	Instant value	Ordinal
vm304	Cerebrale O2 Sättigung li auto	%	70	Forward fill indefinite	NAN	Instant value	Ordinal
vm305	Region 2 O2 saturation	%	70	Forward fill indefinite	NAN	Instant value	Ordinal
vm306	Ventilator Mode Group	Categorical	0	Forward fill limited	Data adaptive	Status change	Categorical
vm307	Ventilator Mode Subgroup	Categorical	0	Forward fill limited	Data adaptive	Status change	Categorical
vm308	Ventilator Mode Mode	Categorical	0	Forward fill limited	Data adaptive	Status change	Categorical
vm309	Supplemental FiO2	%	0	Forward fill manual	12	Status change	Ordinal
vm310	Highflow FiO2	%	0	Forward fill limited	Data adaptive	Status change	Ordinal
vm311	Highflow gas flow	l/min	0	Forward fill limited	NAN	Status change	Ordinal
vm312	Intubation state	Binary	0	Forward fill indefinite	NAN	Status change	Binary
vm313	Tracheotomy state	Binary	0	Forward fill indefinite	NAN	Status change	Binary
vm314	TV(m)	ml	0	Forward fill limited	Data adaptive	Instant value	Ordinal
vm315	TV(s)	ml	0	Forward fill limited	Data adaptive	Instant value	Ordinal
vm316	Blood culture location	categorical	0	Attribute one grid point	NAN	Sampling time	Categorical
vm317	Urine culture	[yes/no]	0	Attribute one grid point	NAN	Sampling time	Binary
vm318	Atemfrequenz	/min	12	Forward fill indefinite	NAN	Instant rate	Ordinal
vm319	RRsp(m)	/min	12	Forward fill indefinite	NAN	Instant rate	Ordinal
