## Supplementary-Table3 for "RMS: A ML-based system for ICU Respiratory Monitoring and Resource Planning"

### Sheet: Preliminary selected variables
Meta-variable ID	Variable name
fio2estimated	FiO2 estimate
pm39	Norepinephrine	treatment
pm41	Dobutamine	treatment
pm69	Loop diuretics	treatment
pm77	Benzodiacepine	treatment
pm80	Propofol	treatment
pm83	Insulin fast-acting	treatment
pm95	Heparin	treatment
Age	Patient age
Emergency	Emergency admission?
Sex	Patient gender
vent_state	Ventilation status	treatment
vm139	PaCO2
vm140	PaO2
vm141	SaO2
vm20	SpO2
vm211	Pressure support	not sure
vm215	MV exp
vm216	MV spont (servo)
vm22	Respiratory rate
vm23	Supplemental oxygen	not sure
vm25	GCS Response
vm26	GCS Motor
vm293	PEEP(s)
vm306	Ventilator mode group	not sure
vm309	Supplemental FiO2 %	not sure
vm318	Ventilator Respiratory Rate	not sure
vm319	RRsp(m)
vm5	ABPm
vm58	FiO2
vm62	Ventilator peak pressure

### Sheet: rmsRF
Meta-variable ID	Variable name
vm58	FiO2
vm20	SpO2
vm140	PaO2
vm309	Supplemental FiO2 %
vm62	Ventilator peak pressure
vm23	Supplemental oxygen
vm293	PEEP(s)
vm211	Pressure support
vm26	GCS Motor
vm318	Ventilator Respiratory Rate
Sex	Patient gender
fio2estimated	FiO2 estimate
vm25	GCS Response
vm215	MV exp
vm139	PaCO2

### Sheet: rmsEF
Meta-variable ID	Variable name
vm211	Pressure support
pm77	Benzodiacepine
pm39	Norepinephrine
vm58	FiO2
pm80	Propofol
vm216	MV spont (servo)
vm318	Ventilator Respiratory Rate
vm319	RRsp(m)
vent_state	Ventilation status
vm23	Supplemental oxygen
pm83	Insulin fast-acting
pm69	Loop diuretics
vm309	Supplemental FiO2 %
vm215	MV exp
vm62	Ventilator peak pressure
pm95	Heparin
vm139	PaCO2
Emergency	Emergency admission?
vm293	PEEP(s)
vm306	Ventilator mode group

### Sheet: rmsMV Models
Meta-variable ID	Variable name
Emergency	Emergency admission?
Sex	Patient gender
fio2estimated	FiO2 estimate
pm39	Norepinephrine
pm69	Loop diuretics
pm77	Benzodiacepine
pm80	Propofol
pm83	Insulin fast-acting
pm95	Heparin
vent_state	Ventilation status
vm139	PaCO2
vm140	PaO2
vm20	SpO2
vm211	Pressure support
vm215	MV exp
vm216	MV spont (servo)
vm23	Supplemental oxygen
vm25	GCS Response
vm26	GCS Motor
vm293	PEEP(s)
vm306	Ventilator mode group
vm309	Supplemental FiO2 %
vm318	Ventilator Respiratory Rate
vm319	RRsp(m)
vm58	FiO2
vm62	Ventilator peak pressure

### Sheet: Resource planning model
Feature	Feature description	In-ICU ventilation Prediction	Emergency patient prediction
min_Prediction_vent	minimum ventilation score in the last hour	Used	Not used
min_Prediction_extu	minimum readiness to extubate score in the last hour	Used	Not used
min_Prediction_fail	minimum respiratory failure score in the last hour	Used	Not used
min_Prediction_exfa	minimum extubation failure score in the last hour	Used	Not used
p25_Prediction_vent	25-th percentile of ventilation score in the last hour	Used	Not used
p25_Prediction_extu	25-th percentile of readiness to extubate score in the last hour	Used	Not used
p25_Prediction_fail	25-th percentile of respiratory failure score in the last hour	Used	Not used
p25_Prediction_exfa	25-th percentile of extubation failure score in the last hour	Used	Not used
median_Prediction_vent	median ventilation score in the last hour	Used	Not used
median_Prediction_extu	median readiness to extubate score in the last hour	Used	Not used
median_Prediction_fail	median respiratory failure score in the last hour	Used	Not used
median_Prediction_exfa	median extubation failure score in the last hour	Used	Not used
p75_Prediction_vent	75-th percentile ventilation score in the last hour	Used	Not used
p75_Prediction_extu	75-th percentile readiness to extubate score in the last hour	Used	Not used
p75_Prediction_fail	75-th percentile respiratory failure score in the last hour	Used	Not used
p75_Prediction_exfa	75-th percentile extubation failure score in the last hour	Used	Not used
max_Prediction_vent	maximum ventilation score in the last hour	Used	Not used
max_Prediction_extu	maximum readiness to extubate score in the last hour	Used	Not used
max_Prediction_fail	maximum respiratory failure score in the last hour	Used	Not used
max_Prediction_exfa	maximum extubation failure score in the last hour	Used	Not used
current_Prediction_vent	current ventilation score	Used	Not used
current_Prediction_extu	current readiness to extubate score	Used	Not used
current_Prediction_fail	current respiratory failure score	Used	Not used
current_Prediction_exfa	current extubation failure score	Used	Not used
vent_last_hour	fraction of time when patient is on ventilation in the last hour	Used	Not used
vent_since_admission	fraction of time when patient is on ventilation since admission	Used	Not used
curr_vent_state	current ventilation state	Used	Not used
timeSinceAdmission	time since admission	Used	Not used
min_total_vent	minimal total number of patient on ventilation in the last hour	Used	Used
max_total_vent	maximal total number of patient on ventilation in the last hour	Used	Used
min_total_patient	minimal total number of patient in ICU in the last hour	Used	Used
max_total_patient	maximal total number of patient in ICU in the last hour	Used	Used
weekday	weekday index	Used	Used
hourOftheDay	hour of the day	Used	Used
