## Supplementary-Table4 for "RMS: A ML-based system for ICU Respiratory Monitoring and Resource Planning"

### Sheet: Severity levels
Meta-variable ID	Variable name	Severity stage 1	Severity stage 2	Severity stage 3
vm58	FiO2	[30,40]	[40,60]	[60,100]
vm20	SpO2	[90,94]	[86,90]	[0,86]
vm23	Supplemental oxygen	[2,4]	[4,8]	[8,12]
vm141	SaO2	[90,94]	[86,90]	[0,86]
vm140	PaO2	[62,80]	[55,62]	[0,55]
vm309	Supplemental FiO2 %	[21,40]	[40,60]	[60,100]
vm62	Ventilator peak pressure	[30,40]	[40,45]	>45
vm25	GCS Response	[4,4]	[3,3]	[1,2]
vm26	GCS Motor	[5,5]	[3,4]	[1,2]
vm22	Respiratory rate	[12,20]	[20,25]	>25
fio2estimated	FiO2 estimate	[30,40]	[40,60]	[60,100]
