## Supplementary-Table5 for "RMS: A ML-based system for ICU Respiratory Monitoring and Resource Planning"

### Sheet: LightGBM model
Parameter	Value	Notes
Model	LGBMClassifier
n_estimators	5000
random_state	2021
num_leaves	32	{8,16,32,64,128} search space for RMS-EF
learning_rate	0.1	0.05 for RMS-EF
colsample_bytree	0.5	{0.33,0.66} search space for RMS-EF
class_weight	None
is_unbalance	FALSE
metric	custom
objective	binary
subsample_freq	1
subsample	0.5	{0.33,0.66} search space for RMS-EF
max_depth	int(log2(num_leaves))
subsample_for_bin	1000000
min_child_samples	1000	50 for RMS-EF
max_cat_to_onehot	100
cat_smooth	0
cat_l2	0
early_stopping_rounds	20	10 for variable selection
custom_eval_metric	AUPRC

### Sheet: Decision tree baseline
Parameter	Value
Model	LGBMClassifier
n_estimators	1
random_state	2021
num_leaves	32
learning_rate	0.05
colsample_bytree	1
class_weight	None
is_unbalance	FALSE
objective	binary
subsample_freq	0
subsample	1
max_depth	int(log2(num_leaves))
subsample_for_bin	1000000
min_child_samples	1000
max_cat_to_onehot	100
cat_smooth	0
cat_l2	0

### Sheet: PaO2 estimation models
Parameter	Value
Model	SGDRegressor
alpha	{1.0,0.1,0.01,0.001,0.0001} search space
random_state	2021
penalty	l2
loss	huber
learning_rate	adaptive
early_stopping	FALSE
sample_weights	Formula according to methods document

### Sheet: Resource planning model
Number of leaves	[4.0, 8.0, 16.0, 32.0, 64.0, 128.0]
Number of rounds	[100.0]
Stopping rounds	[10.0, 20.0]
